# Molecular, haemodynamic, and functional effects of LSD in the human brain

**DOI:** 10.1101/2025.06.17.25329677

**Authors:** Drummond E-Wen McCulloch, Kristian Larsen, Annette Johansen, Kristian H. Reveles Jensen, Charlotte Havelund Nykjær, Friederike Holze, Nora Falck, Victor Neufeld, Emilia Steenstrup, Peter Skov-Andersen, Anders Spanggård, Maria Geisler, Paw Patrick Randrup, Peter Steen Jensen, Vladimir Shalgunov, Sys Stybe Johansen, Marie Katrine Klose Nielsen, Thomas Lund Andersen, Dea Siggaard Stenbæk, Claus Svarer, Patrick MacDonald Fisher, Gitte Moos Knudsen

**Author notes:** Shared first authorship (Drummond E-Wen McCulloch, Kristian Larsen). Shared senior authorship (Patrick MacDonald Fisher, Gitte Moos Knudsen). Correspondence (P.M.F.) or (G.M.K).

## Abstract

In this study, we provide the first study to integrate molecular and functional neuroimaging during psychedelic drug effects in humans. Using simultaneous PET-MRI technology, we describe multiple brain actions of lysergic acid diethylamide (LSD) in seven healthy volunteers blinded to LSD dose received. We quantify the occupancy of LSD at cerebral serotonin 2A receptors and show that LSD increases global cerebral blood flow (CBF) and internal carotid artery flow without affecting the diameter of the internal carotid artery, opposite effects to those observed following psilocybin. Functional connectivity analyses show decreases in global connectivity (GCOR). Change in GCOR is negatively correlated with change in CBF. We observe an anticlockwise hysteresis loop between plasma drug levels and subjective effects, suggesting atypical pharmacodynamic mechanisms. We contrast our CBF and GCOR findings and their relation in a separate cohort of 25 participants administered psilocybin, highlighting key consistencies and differences in their neural effects. By establishing the dose-occupancy relation of LSD in humans, our findings provide critical insights for the clinical development of psychedelic compounds and demonstrate unique neurophysiological effects that distinguish LSD from related psychedelics.
