## Supplementary Table 5 for "Molecular, haemodynamic, and functional effects of LSD in the human brain"

### Sheet: ROI_Table
The table shows how we combined regions from the Automated Anatomical Labeling (AAL) atlas into 13 broader anatomical regions of interest (ROIs). Each row represents one of these ROIs, with the corresponding AAL subregions that were combined to create it. All regions include both left and right hemispheric components.
ROIs	AAL names
Prefrontal	Frontal_Sup_2, Frontal_Mid_2, Frontal_Inf_Oper, Frontal_Inf_Tri, Frontal_Inf_Orb_2, Frontal_Sup_Medial,Frontal_Med_Orb, Rectus
Parietal	Postcentral, Parietal_Sup, Parietal_Inf, SupraMarginal, Angular, Precuneus
Occipital	Calcarine, Cuneus, Lingual, Occipital_Sup, Occipital_Mid, Occipital_Inf, Fusiform
Temporal	Heschl, Temporal_Sup, Temporal_Pole_Sup, Temporal_Mid, Temporal_Pole_Mid, Temporal_Inf
Insula	Insula
Posterior cingulate cortex	Cingulate_Post
Anterior cingulate cortex	ACC_sub, ACC_pre, ACC_sup
Hippocampus	Hippocampus
Amygdala	Amygdala
Caudate	Caudate
Putamen	Putamen
Thalamus	Thal_AV, Thal_LP, Thal_VA, Thal_VL, Thal_VPL, Thal_IL, Thal_Re, Thal_MDm, Thal_MDl, Thal_LGN, Thal_MGN, Thal_PuI, Thal_PuM, Thal_PuA, Thal_PuL
Orbitofrontal cortex	OFCmed, OFCant, OFCpost, OFClat
