## Supplementary Table 3 for "Molecular, haemodynamic, and functional effects of LSD in the human brain"

### Sheet: No GSR
Region	Network	Preprocessing	Mean_Baseline	Mean_LSD	Mean_Diff	t_statistic	p_value	cohens_d	bonferroni_sig	uncorrected_sig	d_CI_lower	d_CI_upper
1	Vis	default	0.0493713	0.0250777	-0.0242936	-2.33654	0.0581181	-0.88313	FALSE	FALSE	-1.75652	-0.00974052
2	Vis	default	0.0558138	0.0282794	-0.0275344	-2.10712	0.0796889	-0.796418	FALSE	FALSE	-1.64662	0.0537859
3	Vis	default	0.0425016	0.0296185	-0.0128831	-1.76924	0.127258	-0.668709	FALSE	FALSE	-1.48816	0.150744
4	Vis	default	0.063713	0.0180071	-0.0457058	-2.79248	0.0314743	-1.05546	FALSE	TRUE	-1.97984	-0.131078
5	Vis	default	0.0434552	0.0288309	-0.0146242	-0.852728	0.426533	-0.322301	FALSE	FALSE	-1.08211	0.437504
6	Vis	default	0.0459726	0.0211221	-0.0248505	-1.27329	0.250019	-0.481259	FALSE	FALSE	-1.26379	0.301271
7	Vis	default	0.0708506	0.0384596	-0.032391	-2.26257	0.064321	-0.85517	FALSE	FALSE	-1.72089	0.0105514
8	Vis	default	0.0548601	0.0530577	-0.00180236	-0.118073	0.909863	-0.0446275	FALSE	FALSE	-0.785807	0.696552
9	Vis	default	0.0357692	0.0289513	-0.00681789	-0.415254	0.692397	-0.156951	FALSE	FALSE	-0.90231	0.588407
10	Vis	default	0.0861191	0.0328398	-0.0532792	-2.81748	0.030455	-1.06491	FALSE	TRUE	-1.99226	-0.137557
11	Vis	default	0.0375677	0.0453932	0.00782552	0.73441	0.490393	0.277581	FALSE	FALSE	-0.477365	1.03253
12	Vis	default	0.0738375	0.0364084	-0.0374292	-2.48485	0.0474922	-0.939185	FALSE	TRUE	-1.82848	-0.0498936
13	Vis	default	0.07297	0.0516579	-0.0213121	-1.58583	0.163872	-0.599388	FALSE	FALSE	-1.40399	0.205213
14	Vis	default	0.0468186	0.0357661	-0.0110524	-1.11048	0.309303	-0.419721	FALSE	FALSE	-1.19247	0.353027
15	SomMot	default	0.0255339	0.0264177	0.000883787	0.144761	0.88964	0.0547146	FALSE	FALSE	-0.68665	0.796079
16	SomMot	default	0.0325895	0.0298872	-0.00270224	-0.175258	0.866642	-0.0662412	FALSE	FALSE	-0.807864	0.675381
17	SomMot	default	0.0423833	0.0421259	-0.000257365	-0.0167844	0.987153	-0.00634392	FALSE	FALSE	-0.747162	0.734474
18	SomMot	default	0.0363469	0.0432828	0.00693589	0.566754	0.591435	0.214213	FALSE	FALSE	-0.535048	0.963474
19	SomMot	default	0.0433856	0.0447762	0.00139057	0.0719366	0.94499	0.0271895	FALSE	FALSE	-0.713758	0.768137
20	SomMot	default	0.0305982	0.0291408	-0.0014574	-0.134277	0.897574	-0.050752	FALSE	FALSE	-0.792039	0.690535
21	SomMot	default	0.0430014	0.046197	0.00319561	0.222922	0.830991	0.0842567	FALSE	FALSE	-0.657867	0.826381
22	SomMot	default	0.0473825	0.0412462	-0.00613633	-0.457256	0.663576	-0.172827	FALSE	FALSE	-0.919148	0.573495
23	SomMot	default	0.0148864	0.0104576	-0.00442881	-0.266674	0.798648	-0.100793	FALSE	FALSE	-0.843483	0.641896
24	SomMot	default	0.0330981	0.0318809	-0.00121725	-0.100004	0.923599	-0.0377981	FALSE	FALSE	-0.778873	0.703277
25	SomMot	default	0.0389344	0.0314788	-0.00745563	-0.51051	0.627927	-0.192955	FALSE	FALSE	-0.940629	0.554719
26	SomMot	default	0.0357988	0.0376879	0.00188913	0.122868	0.906224	0.0464399	FALSE	FALSE	-0.69477	0.78765
27	SomMot	default	0.0437871	0.0435078	-0.000279296	-0.0175878	0.986538	-0.00664756	FALSE	FALSE	-0.747466	0.734171
28	SomMot	default	0.0371038	0.0353912	-0.00171269	-0.103873	0.920655	-0.0392604	FALSE	FALSE	-0.780356	0.701835
29	SomMot	default	0.0355649	0.0413955	0.00583067	0.484495	0.645212	0.183122	FALSE	FALSE	-0.563873	0.930117
30	SomMot	default	0.0375501	0.0286744	-0.00887572	-0.604826	0.567449	-0.228603	FALSE	FALSE	-0.979029	0.521824
31	DorsAttn	default	0.0573675	0.0314898	-0.0258777	-1.88997	0.107656	-0.714343	FALSE	FALSE	-1.5443	0.115611
32	DorsAttn	default	0.0527347	0.0267497	-0.025985	-2.03316	0.088276	-0.768464	FALSE	FALSE	-1.61158	0.0746512
33	DorsAttn	default	0.0592807	0.0324365	-0.0268442	-2.38496	0.0543989	-0.90143	FALSE	FALSE	-1.77993	-0.0229249
34	DorsAttn	default	0.043881	0.0249826	-0.0188984	-1.9443	0.0998448	-0.734877	FALSE	FALSE	-1.56973	0.0999814
35	DorsAttn	default	0.0290775	0.019396	-0.00968155	-0.67463	0.525038	-0.254986	FALSE	FALSE	-1.00774	0.497769
36	DorsAttn	default	0.0556182	0.0240926	-0.0315256	-2.82978	0.0299666	-1.06955	FALSE	TRUE	-1.99837	-0.140739
37	DorsAttn	default	0.0555099	0.0275452	-0.0279647	-2.37482	0.0551563	-0.897599	FALSE	FALSE	-1.77503	-0.0201714
38	DorsAttn	default	0.0485326	0.0346768	-0.0138558	-1.45403	0.196166	-0.549573	FALSE	FALSE	-1.34435	0.245208
39	DorsAttn	default	0.0779731	0.042534	-0.0354391	-2.76534	0.032623	-1.0452	FALSE	TRUE	-1.96638	-0.124023
40	DorsAttn	default	0.042732	0.037796	-0.004936	-0.504407	0.631959	-0.190648	FALSE	FALSE	-0.93816	0.556864
41	DorsAttn	default	0.0542005	0.031175	-0.0230254	-1.31094	0.237813	-0.495491	FALSE	FALSE	-1.28045	0.289473
42	DorsAttn	default	0.0443442	0.033503	-0.0108411	-0.884749	0.410343	-0.334404	FALSE	FALSE	-1.09564	0.426835
43	DorsAttn	default	0.0303677	0.0312727	0.000905011	0.0871897	0.933358	0.0329546	FALSE	FALSE	-0.708057	0.773966
44	SalVentAttn	default	0.0414174	0.0360398	-0.0053776	-0.351004	0.737582	-0.132667	FALSE	FALSE	-0.87673	0.611396
45	SalVentAttn	default	0.0479942	0.033808	-0.0141862	-1.22978	0.264809	-0.464814	FALSE	FALSE	-1.24461	0.314984
46	SalVentAttn	default	0.042786	0.0257269	-0.0170592	-1.54209	0.173991	-0.582854	FALSE	FALSE	-1.38411	0.218407
47	SalVentAttn	default	0.0394883	0.0378174	-0.0016709	-0.16523	0.87419	-0.062451	FALSE	FALSE	-0.803983	0.679081
48	SalVentAttn	default	0.0509887	0.0389321	-0.0120566	-1.13474	0.299775	-0.42889	FALSE	FALSE	-1.20302	0.345238
49	SalVentAttn	default	0.0272031	0.030711	0.00350789	0.242559	0.816426	0.0916785	FALSE	FALSE	-0.650687	0.834044
50	SalVentAttn	default	0.0293026	0.0327301	0.00342749	0.223421	0.83062	0.0844454	FALSE	FALSE	-0.657685	0.826575
51	SalVentAttn	default	0.0624336	0.0304223	-0.0320114	-2.57182	0.0422314	-0.972057	FALSE	TRUE	-1.87099	-0.0731247
52	SalVentAttn	default	0.0602437	0.0588834	-0.00136036	-0.0986473	0.924631	-0.0372852	FALSE	FALSE	-0.778353	0.703783
53	SalVentAttn	default	0.0714277	0.052052	-0.0193757	-1.40161	0.210585	-0.529757	FALSE	FALSE	-1.32084	0.261323
54	SalVentAttn	default	0.0538851	0.0403164	-0.0135686	-0.674085	0.525361	-0.25478	FALSE	FALSE	-1.00752	0.497956
55	Limbic	default	0.0254221	0.0353389	0.0099168	1.43711	0.200717	0.543178	FALSE	FALSE	-0.250396	1.33675
56	Limbic	default	0.0143955	-0.000504201	-0.0148997	-1.71147	0.137839	-0.646876	FALSE	FALSE	-1.46151	0.167754
57	Limbic	default	0.0363363	0.0113622	-0.0249741	-2.2782	0.0629551	-0.861078	FALSE	FALSE	-1.72841	0.00624824
58	Limbic	default	0.0400085	0.00957774	-0.0304307	-1.89992	0.106181	-0.718104	FALSE	FALSE	-1.54895	0.112739
59	Limbic	default	0.0320808	0.0254985	-0.00658229	-0.973887	0.367724	-0.368095	FALSE	FALSE	-1.13359	0.397398
60	Limbic	default	0.0242163	0.0251094	0.000893076	0.163379	0.875584	0.0617516	FALSE	FALSE	-0.679765	0.803268
61	Cont	default	0.04478	0.0268342	-0.0179458	-2.10693	0.0797103	-0.796345	FALSE	FALSE	-1.64653	0.0538402
62	Cont	default	0.0679725	0.03079	-0.0371826	-3.3727	0.0149923	-1.27476	FALSE	TRUE	-2.27211	-0.277413
63	Cont	default	0.0386986	0.0206561	-0.0180425	-0.995394	0.357978	-0.376223	FALSE	FALSE	-1.1428	0.390353
64	Cont	default	0.0213457	0.00732868	-0.014017	-1.42657	0.203602	-0.539193	FALSE	FALSE	-1.33202	0.253635
65	Cont	default	0.0117336	0.0272706	0.015537	2.03468	0.0880915	0.769035	FALSE	FALSE	-0.074223	1.61229
66	Cont	default	0.0124113	0.014475	0.00206367	0.245591	0.814184	0.0928247	FALSE	FALSE	-0.64958	0.835229
67	Cont	default	0.0406677	0.0222106	-0.0184571	-1.75966	0.128956	-0.665088	FALSE	FALSE	-1.48373	0.153556
68	Cont	default	0.0474748	0.0287734	-0.0187014	-1.60859	0.15883	-0.607992	FALSE	FALSE	-1.41436	0.198379
69	Cont	default	0.0348284	0.0216949	-0.0131335	-1.7671	0.127635	-0.667901	FALSE	FALSE	-1.48717	0.151371
70	Cont	default	0.0530359	0.0341238	-0.0189121	-2.42098	0.0517938	-0.915046	FALSE	FALSE	-1.7974	-0.0326867
71	Cont	default	0.0735851	0.0265605	-0.0470246	-3.27295	0.0169715	-1.23706	FALSE	TRUE	-2.22129	-0.252824
72	Cont	default	0.0375098	0.0188919	-0.0186179	-1.7309	0.134188	-0.654218	FALSE	FALSE	-1.47046	0.162019
73	Cont	default	0.023754	0.0301908	0.00643674	0.548456	0.603172	0.207297	FALSE	FALSE	-0.54143	0.956023
74	Default	default	0.0507715	0.0275366	-0.0232349	-2.27516	0.063218	-0.859931	FALSE	FALSE	-1.72694	0.00708343
75	Default	default	0.039466	0.0103651	-0.0291009	-2.67736	0.0366648	-1.01195	FALSE	TRUE	-1.92288	-0.101017
76	Default	default	0.0482985	0.0239878	-0.0243107	-1.93414	0.101261	-0.731038	FALSE	FALSE	-1.56497	0.102895
77	Default	default	0.047629	0.0301396	-0.0174894	-1.75324	0.130106	-0.662663	FALSE	FALSE	-1.48077	0.155442
78	Default	default	0.038937	0.0328496	-0.00608738	-0.285746	0.784681	-0.108002	FALSE	FALSE	-0.850969	0.634966
79	Default	default	0.0550693	0.0348508	-0.0202185	-2.29733	0.0613248	-0.868308	FALSE	FALSE	-1.73761	0.000994157
80	Default	default	0.0507635	0.0311842	-0.0195793	-1.4409	0.199689	-0.54461	FALSE	FALSE	-1.33845	0.249233
81	Default	default	0.0385952	0.0265803	-0.0120149	-0.973588	0.367861	-0.367982	FALSE	FALSE	-1.13346	0.397496
82	Default	default	0.0568036	0.0283651	-0.0284384	-1.9365	0.100931	-0.731926	FALSE	FALSE	-1.56607	0.10222
83	Default	default	0.0361738	0.02448	-0.0116938	-1.51142	0.181434	-0.571262	FALSE	FALSE	-1.37023	0.227704
84	Default	default	0.0128082	0.018594	0.00578585	0.578765	0.583804	0.218753	FALSE	FALSE	-0.530868	0.968373
85	Default	default	0.0326629	0.0313647	-0.00129819	-0.115216	0.912033	-0.0435476	FALSE	FALSE	-0.784709	0.697614
86	Default	default	0.0360924	0.0223984	-0.013694	-0.971191	0.36896	-0.367076	FALSE	FALSE	-1.13243	0.398283
87	Default	default	0.0329504	0.029779	-0.00317139	-0.2488	0.811813	-0.0940375	FALSE	FALSE	-0.836484	0.648409
88	Default	default	0.0406205	0.0203668	-0.0202537	-2.23736	0.066588	-0.845644	FALSE	FALSE	-1.70879	0.0175055
89	Default	default	0.0315912	0.0293886	-0.0022026	-0.161049	0.877341	-0.0608707	FALSE	FALSE	-0.802367	0.680626
90	Default	default	0.0463392	0.0249768	-0.0213624	-2.20182	0.0699268	-0.832209	FALSE	FALSE	-1.69177	0.02735
91	Default	default	0.0273717	0.0366124	0.00924074	0.40811	0.697357	0.154251	FALSE	FALSE	-0.590953	0.899455
92	Default	default	0.0569675	0.034366	-0.0226015	-1.81554	0.119355	-0.686211	FALSE	FALSE	-1.50962	0.137203
93	Default	default	0.0435788	0.0269952	-0.0165837	-1.10595	0.311107	-0.418012	FALSE	FALSE	-1.19051	0.354482
94	Default	default	0.0424783	0.0359553	-0.00652302	-0.432285	0.680639	-0.163388	FALSE	FALSE	-0.909126	0.58235
95	Default	default	0.0307986	0.0359229	0.00512429	0.27694	0.79112	0.104673	FALSE	FALSE	-0.638163	0.84751
96	Default	default	0.0656015	0.0299645	-0.035637	-2.17389	0.0726711	-0.821653	FALSE	FALSE	-1.67842	0.035115
97	Default	default	0.0523189	0.0252243	-0.0270946	-2.24691	0.0657195	-0.849253	FALSE	FALSE	-1.71337	0.0148684
98	Default	default	0.0429695	0.0235207	-0.0194489	-2.0496	0.0862897	-0.774676	FALSE	FALSE	-1.61935	0.0699976
99	Default	default	0.0565823	0.0216526	-0.0349297	-3.39712	0.0145475	-1.28399	FALSE	TRUE	-2.28458	-0.283398
100	Default	default	0.0513388	0.0330968	-0.018242	-1.9094	0.104796	-0.721684	FALSE	FALSE	-1.55338	0.11001
101	Vis	default	0.0445431	0.0340702	-0.0104729	-0.561132	0.595027	-0.212088	FALSE	FALSE	-0.961183	0.537007
102	Vis	default	0.0539099	0.0234904	-0.0304195	-1.83701	0.115857	-0.694324	FALSE	FALSE	-1.5196	0.130954
103	Vis	default	0.05073	0.0218476	-0.0288825	-1.61082	0.158346	-0.608831	FALSE	FALSE	-1.41538	0.197713
104	Vis	default	0.0581223	0.0137447	-0.0443776	-3.57725	0.0116817	-1.35207	FALSE	TRUE	-2.37698	-0.327167
105	Vis	default	0.0115967	0.0112253	-0.000371468	-0.0350741	0.973158	-0.0132568	FALSE	FALSE	-0.7541	0.727586
106	Vis	default	0.0653869	0.0327389	-0.0326481	-2.50276	0.0463549	-0.945954	FALSE	TRUE	-1.83721	-0.0546957
107	Vis	default	0.063998	0.0287981	-0.0351999	-2.19764	0.0703305	-0.83063	FALSE	FALSE	-1.68977	0.02851
108	Vis	default	0.0225853	0.0176582	-0.00492705	-0.410908	0.695412	-0.155309	FALSE	FALSE	-0.900573	0.589955
109	Vis	default	0.0782374	0.0381812	-0.0400562	-2.35822	0.056421	-0.891324	FALSE	FALSE	-1.76699	-0.0156532
110	Vis	default	0.0754942	0.0187665	-0.0567277	-2.98703	0.0244136	-1.12899	FALSE	TRUE	-2.07692	-0.18107
111	Vis	default	0.0204434	0.0267662	0.00632289	1.14717	0.294988	0.43359	FALSE	FALSE	-0.341257	1.20844
112	Vis	default	0.047174	0.0344992	-0.0126748	-1.12297	0.304367	-0.424442	FALSE	FALSE	-1.1979	0.349014
113	Vis	default	0.0791226	0.0437357	-0.0353869	-3.14629	0.0199082	-1.18919	FALSE	TRUE	-2.1571	-0.221278
114	Vis	default	0.0551032	0.0229268	-0.0321764	-2.56679	0.0425182	-0.970156	FALSE	TRUE	-1.86852	-0.0717874
115	Vis	default	0.0547125	0.0391053	-0.0156073	-0.979427	0.365194	-0.370188	FALSE	FALSE	-1.13596	0.395581
116	SomMot	default	0.0349119	0.0395957	0.00468387	0.401844	0.701722	0.151883	FALSE	FALSE	-0.593188	0.896953
117	SomMot	default	0.028264	0.021916	-0.00634797	-0.442044	0.673945	-0.167077	FALSE	FALSE	-0.913039	0.578885
118	SomMot	default	0.0442252	0.0434152	-0.00080992	-0.0508265	0.961114	-0.0192106	FALSE	FALSE	-0.760089	0.721668
119	SomMot	default	0.0294023	0.0279828	-0.00141943	-0.0621731	0.952444	-0.0234992	FALSE	FALSE	-0.764412	0.717413
120	SomMot	default	0.0316044	0.0366589	0.00505454	0.311447	0.765999	0.117716	FALSE	FALSE	-0.625656	0.861088
121	SomMot	default	0.0367859	0.0408782	0.00409232	0.245736	0.814077	0.0928793	FALSE	FALSE	-0.649527	0.835286
122	SomMot	default	0.0309151	0.0292264	-0.00168873	-0.148046	0.887156	-0.0559563	FALSE	FALSE	-0.797346	0.685434
123	SomMot	default	0.0395068	0.0287582	-0.0107485	-0.857563	0.424059	-0.324128	FALSE	FALSE	-1.08415	0.43589
124	SomMot	default	0.027627	0.0345099	0.00688282	0.689658	0.516181	0.260666	FALSE	FALSE	-0.492623	1.01396
125	SomMot	default	0.0411214	0.0395263	-0.00159513	-0.0976135	0.925418	-0.0368944	FALSE	FALSE	-0.777957	0.704168
126	SomMot	default	0.0360051	0.0390599	0.00305478	0.175103	0.866758	0.0661827	FALSE	FALSE	-0.675438	0.807804
127	SomMot	default	0.0152802	0.0255122	0.010232	0.865143	0.420201	0.326993	FALSE	FALSE	-0.433362	1.08735
128	SomMot	default	0.0397271	0.0256074	-0.0141197	-1.64966	0.150107	-0.623511	FALSE	FALSE	-1.43313	0.186104
129	SomMot	default	0.0295786	0.0285458	-0.00103275	-0.0869888	0.933511	-0.0328787	FALSE	FALSE	-0.773889	0.708132
130	SomMot	default	0.0453132	0.0335151	-0.0117981	-0.726245	0.495032	-0.274495	FALSE	FALSE	-1.02913	0.480141
131	SomMot	default	0.0509111	0.0323739	-0.0185372	-1.27708	0.248768	-0.48269	FALSE	FALSE	-1.26546	0.300083
132	SomMot	default	0.0446939	0.0447327	3.88396e-05	0.00284742	0.99782	0.00107622	FALSE	FALSE	-0.739734	0.741887
133	SomMot	default	0.0306296	0.0406995	0.0100699	0.927041	0.389673	0.350388	FALSE	FALSE	-0.412821	1.1136
134	SomMot	default	0.0253991	0.0347777	0.00937862	1.2774	0.248659	0.482813	FALSE	FALSE	-0.29998	1.26561
135	DorsAttn	default	0.0332973	0.0357288	0.00243154	0.186718	0.858035	0.0705727	FALSE	FALSE	-0.67116	0.812305
136	DorsAttn	default	0.0570038	0.0442265	-0.0127773	-1.37421	0.218498	-0.519404	FALSE	FALSE	-1.3086	0.26979
137	DorsAttn	default	0.0311483	0.0339155	0.00276717	0.261202	0.802671	0.0987253	FALSE	FALSE	-0.643888	0.841339
138	DorsAttn	default	0.0389716	0.0351488	-0.00382282	-0.484224	0.645394	-0.18302	FALSE	FALSE	-0.930008	0.563969
139	DorsAttn	default	0.031535	0.0382519	0.00671684	0.815915	0.445723	0.308387	FALSE	FALSE	-0.449832	1.06661
140	DorsAttn	default	0.0548064	0.0260417	-0.0287647	-3.92112	0.00779195	-1.48204	FALSE	TRUE	-2.55513	-0.408961
141	DorsAttn	default	0.0512163	0.030303	-0.0209133	-3.20634	0.0184519	-1.21188	FALSE	TRUE	-2.18749	-0.236281
142	DorsAttn	default	0.0530992	0.0422133	-0.0108859	-1.25213	0.257119	-0.473261	FALSE	FALSE	-1.25445	0.30793
143	DorsAttn	default	0.0691653	0.0558994	-0.013266	-1.00398	0.354143	-0.37947	FALSE	FALSE	-1.14649	0.387545
144	DorsAttn	default	0.0440003	0.0362753	-0.00772501	-0.675173	0.524717	-0.255191	FALSE	FALSE	-1.00797	0.497583
145	DorsAttn	default	0.048217	0.0295262	-0.0186909	-1.54363	0.173624	-0.583439	FALSE	FALSE	-1.38482	0.217939
146	DorsAttn	default	0.0374823	0.0298148	-0.00766741	-0.999991	0.355922	-0.377961	FALSE	FALSE	-1.14477	0.38885
147	DorsAttn	default	0.0283019	0.0301007	0.00179876	0.159293	0.878665	0.0602071	FALSE	FALSE	-0.681274	0.801688
148	SalVentAttn	default	0.0433154	0.0277421	-0.0155733	-1.27555	0.249273	-0.482111	FALSE	FALSE	-1.26479	0.300563
149	SalVentAttn	default	0.0367459	0.0281054	-0.00864053	-0.557397	0.597421	-0.210676	FALSE	FALSE	-0.959661	0.538309
150	SalVentAttn	default	0.0351434	0.04723	0.0120866	0.854139	0.42581	0.322834	FALSE	FALSE	-0.437033	1.0827
151	SalVentAttn	default	0.0440047	0.0355662	-0.0084385	-0.755611	0.478486	-0.285594	FALSE	FALSE	-1.04136	0.470171
152	SalVentAttn	default	0.0400936	0.0268718	-0.0132218	-1.16562	0.288004	-0.440564	FALSE	FALSE	-1.21649	0.335361
153	SalVentAttn	default	0.0550678	0.0492349	-0.00583285	-0.487893	0.642941	-0.184406	FALSE	FALSE	-0.931488	0.562675
154	SalVentAttn	default	0.0459252	0.0395286	-0.00639651	-0.526009	0.617749	-0.198813	FALSE	FALSE	-0.946908	0.549282
155	SalVentAttn	default	0.0517385	0.0505735	-0.00116492	-0.0656634	0.949779	-0.0248184	FALSE	FALSE	-0.765743	0.716106
156	SalVentAttn	default	0.055111	0.0467267	-0.0083843	-0.533972	0.612555	-0.201822	FALSE	FALSE	-0.950139	0.546494
157	SalVentAttn	default	0.0666637	0.0493293	-0.0173344	-1.04329	0.337013	-0.394328	FALSE	FALSE	-1.1634	0.374741
158	SalVentAttn	default	0.0468983	0.0399162	-0.00698206	-0.545456	0.605109	-0.206163	FALSE	FALSE	-0.954804	0.542478
159	Limbic	default	0.0148664	0.00327734	-0.011589	-1.21275	0.270805	-0.458375	FALSE	FALSE	-1.23713	0.320376
160	Limbic	default	0.0220792	0.0255635	0.00348429	0.300551	0.773899	0.113597	FALSE	FALSE	-0.629599	0.856794
161	Limbic	default	0.0345948	0.0295946	-0.0050002	-0.53004	0.615116	-0.200336	FALSE	FALSE	-0.948543	0.54787
162	Limbic	default	0.0429916	0.0311433	-0.0118483	-1.94579	0.0996388	-0.73544	FALSE	FALSE	-1.57043	0.0995544
163	Limbic	default	0.0408505	0.0158362	-0.0250143	-1.72963	0.134424	-0.653738	FALSE	FALSE	-1.46987	0.162394
164	Limbic	default	0.029168	0.029919	0.000750923	0.0814293	0.937749	0.0307774	FALSE	FALSE	-0.710208	0.771763
165	Cont	default	0.021526	0.0388315	0.0173055	1.88026	0.109116	0.710671	FALSE	FALSE	-0.118417	1.53976
166	Cont	default	0.0447432	0.0372983	-0.00744491	-0.628618	0.552762	-0.237595	FALSE	FALSE	-0.988788	0.513597
167	Cont	default	0.0558897	0.032679	-0.0232106	-2.08102	0.082618	-0.786552	FALSE	FALSE	-1.63423	0.061128
168	Cont	default	0.0323662	0.0213708	-0.0109953	-1.14395	0.296222	-0.432373	FALSE	FALSE	-1.20703	0.342287
169	Cont	default	0.0313159	0.0110559	-0.02026	-2.16611	0.0734548	-0.818714	FALSE	FALSE	-1.67471	0.0372819
170	Cont	default	0.0252029	0.0278193	0.00261638	0.469649	0.655188	0.177511	FALSE	FALSE	-0.569113	0.924134
171	Cont	default	0.0273574	0.0318115	0.00445402	0.265949	0.799181	0.100519	FALSE	FALSE	-0.64216	0.843199
172	Cont	default	0.0334309	0.0330425	-0.000388359	-0.0267218	0.979548	-0.0100999	FALSE	FALSE	-0.750929	0.730729
173	Cont	default	0.0364655	0.0283889	-0.00807662	-1.08112	0.321169	-0.408627	FALSE	FALSE	-1.17974	0.362488
174	Cont	default	0.0525088	0.0336293	-0.0188795	-2.10835	0.0795542	-0.796881	FALSE	FALSE	-1.6472	0.0534422
175	Cont	default	0.0400204	0.033467	-0.0065534	-0.653129	0.53788	-0.24686	FALSE	FALSE	-0.998872	0.505152
176	Cont	default	0.0578194	0.0454517	-0.0123678	-0.97818	0.365762	-0.369717	FALSE	FALSE	-1.13542	0.39599
177	Cont	default	0.0727286	0.0353677	-0.0373609	-3.26318	0.0171802	-1.23337	FALSE	TRUE	-2.21633	-0.250404
178	Cont	default	0.0408219	0.0183473	-0.0224746	-3.07429	0.0218219	-1.16197	FALSE	TRUE	-2.12077	-0.203176
179	Cont	default	0.0241241	0.0190573	-0.00506679	-0.52978	0.615286	-0.200238	FALSE	FALSE	-0.948437	0.547961
180	Cont	default	0.0533414	0.0310377	-0.0223037	-2.68973	0.0360654	-1.01662	FALSE	TRUE	-1.92898	-0.104265
181	Cont	default	0.0503583	0.0421459	-0.00821244	-0.671319	0.527003	-0.253735	FALSE	FALSE	-1.00637	0.498905
182	Default	default	0.0448885	0.0478427	0.00295428	0.201675	0.846835	0.076226	FALSE	FALSE	-0.66566	0.818112
183	Default	default	0.0491587	0.0297455	-0.0194133	-1.52963	0.176979	-0.578147	FALSE	FALSE	-1.37847	0.222178
184	Default	default	0.0333621	0.0223156	-0.0110464	-2.12102	0.0781731	-0.801671	FALSE	FALSE	-1.65323	0.049887
185	Default	default	0.0475682	0.0281129	-0.0194553	-2.58112	0.0417066	-0.975572	FALSE	TRUE	-1.87555	-0.0755953
186	Default	default	0.0420507	0.0199943	-0.0220564	-2.0228	0.0895521	-0.764547	FALSE	FALSE	-1.60668	0.0775903
187	Default	default	0.0420918	0.0247629	-0.0173289	-0.867068	0.419225	-0.327721	FALSE	FALSE	-1.08816	0.43272
188	Default	default	0.0506509	0.0315417	-0.0191091	-1.30741	0.238935	-0.494155	FALSE	FALSE	-1.27889	0.290578
189	Default	default	0.0448788	0.00424341	-0.0406353	-1.82461	0.117866	-0.689636	FALSE	FALSE	-1.51384	0.134563
190	Default	default	0.0442982	0.0222115	-0.0220868	-2.05035	0.0862008	-0.774958	FALSE	FALSE	-1.6197	0.069787
191	Default	default	0.0256521	0.0179431	-0.00770901	-0.981512	0.364245	-0.370977	FALSE	FALSE	-1.13685	0.394898
192	Default	default	0.0347771	0.0322784	-0.00249871	-0.202384	0.846305	-0.0764938	FALSE	FALSE	-0.818387	0.665399
193	Default	default	0.0301985	0.00497823	-0.0252203	-1.57278	0.166831	-0.594455	FALSE	FALSE	-1.39805	0.209141
194	Default	default	0.0361451	0.0323453	-0.0037998	-0.340557	0.745045	-0.128718	FALSE	FALSE	-0.872591	0.615154
195	Default	default	0.0273231	0.0347327	0.00740959	0.805353	0.451343	0.304395	FALSE	FALSE	-0.453381	1.06217
196	Default	default	0.0436763	0.0398178	-0.00385852	-0.432799	0.680285	-0.163583	FALSE	FALSE	-0.909332	0.582167
197	Default	default	0.0285053	0.0417408	0.0132355	0.845887	0.430053	0.319715	FALSE	FALSE	-0.43979	1.07922
198	Default	default	0.0748845	0.0397496	-0.035135	-2.55674	0.0430975	-0.966357	FALSE	TRUE	-1.8636	-0.0691127
199	Default	default	0.0520127	0.0300543	-0.0219584	-2.34721	0.0572767	-0.887161	FALSE	FALSE	-1.76167	-0.0126509
200	Default	default	0.068074	0.0257241	-0.0423498	-8.81369	0.000118429	-3.33126	TRUE	TRUE	-5.22702	-1.4355
201	SubC	default	0.0244015	0.0179098	-0.00649167	-0.918539	0.393763	-0.347175	FALSE	FALSE	-1.10998	0.415631
202	SubC	default	0.0354139	0.0247078	-0.0107061	-1.24545	0.259398	-0.470735	FALSE	FALSE	-1.25151	0.310037
203	SubC	default	0.0181276	0.00674145	-0.0113861	-1.03749	0.339501	-0.392133	FALSE	FALSE	-1.16089	0.376629
204	SubC	default	0.0143321	0.00936367	-0.00496844	-0.785855	0.461849	-0.297025	FALSE	FALSE	-1.054	0.459948
205	SubC	default	0.0424217	0.0217144	-0.0207072	-1.82404	0.117959	-0.689421	FALSE	FALSE	-1.51357	0.134728
206	SubC	default	0.0306757	0.0274952	-0.00318049	-0.205115	0.844264	-0.0775262	FALSE	FALSE	-0.819449	0.664396
207	SubC	default	0.0237978	0.0369364	0.0131385	1.33777	0.229444	0.505629	FALSE	FALSE	-0.281107	1.29236
208	SubC	default	0.030655	0.0131851	-0.0174698	-1.69563	0.140886	-0.640889	FALSE	FALSE	-1.45422	0.172441
209	SubC	default	0.0164898	0.0176008	0.00111097	0.148124	0.887097	0.0559858	FALSE	FALSE	-0.685405	0.797376
210	SubC	default	0.00985203	0.016486	0.00663396	0.543901	0.606114	0.205575	FALSE	FALSE	-0.543021	0.954172
211	SubC	default	0.0125803	0.00782202	-0.00475826	-0.448254	0.669702	-0.169424	FALSE	FALSE	-0.915532	0.576683
212	SubC	default	0.00880337	0.0172752	0.0084718	0.966335	0.371196	0.36524	FALSE	FALSE	-0.399878	1.13036
213	SubC	default	0.0338906	0.0165108	-0.0173798	-1.64781	0.15049	-0.622812	FALSE	FALSE	-1.43228	0.186656
214	SubC	default	0.032147	0.0309098	-0.00123727	-0.0942987	0.927942	-0.0356416	FALSE	FALSE	-0.776687	0.705404
215	SubC	default	0.0350156	0.0131667	-0.0218489	-2.24297	0.0660766	-0.847763	FALSE	FALSE	-1.71148	0.0159565
216	SubC	default	0.0293802	0.0125501	-0.0168301	-1.39926	0.211253	-0.52887	FALSE	FALSE	-1.31979	0.262048
217	SubC	default	0.0187397	0.0183105	-0.000429276	-0.0479983	0.963275	-0.0181416	FALSE	FALSE	-0.759013	0.72273
218	SubC	default	0.0371967	0.0260167	-0.0111799	-0.917361	0.394332	-0.34673	FALSE	FALSE	-1.10948	0.416021
219	SubC	default	0.018642	0.0228589	0.00421691	0.534852	0.611983	0.202155	FALSE	FALSE	-0.546186	0.950496
220	SubC	default	0.0214473	0.0170643	-0.00438302	-0.582885	0.5812	-0.22031	FALSE	FALSE	-0.970055	0.529436
221	SubC	default	0.0311835	0.0136822	-0.0175014	-1.49137	0.18646	-0.563684	FALSE	FALSE	-1.36117	0.233804
222	SubC	default	0.0319679	0.0113935	-0.0205743	-2.20515	0.0696063	-0.83347	FALSE	FALSE	-1.69336	0.0264245
223	SubC	default	0.0374034	0.0328562	-0.00454717	-0.343712	0.742787	-0.129911	FALSE	FALSE	-0.87384	0.614018
224	SubC	default	0.0356767	0.0214894	-0.0141873	-0.974822	0.367296	-0.368448	FALSE	FALSE	-1.13399	0.397091
225	SubC	default	0.0285931	0.0213307	-0.0072624	-0.809948	0.448892	-0.306132	FALSE	FALSE	-1.0641	0.451837
226	SubC	default	0.0227654	0.0283436	0.00557816	0.770447	0.470274	0.291202	FALSE	FALSE	-0.46515	1.04755
227	SubC	default	0.0119626	0.00535159	-0.00661102	-0.584958	0.579892	-0.221093	FALSE	FALSE	-0.970902	0.528715
228	SubC	default	0.00725767	0.0150567	0.00779904	1.57481	0.166369	0.595221	FALSE	FALSE	-0.208531	1.39897
229	SubC	default	0.0343651	0.0212133	-0.0131519	-1.33284	0.230962	-0.503766	FALSE	FALSE	-1.29017	0.282642
230	SubC	default	0.0206554	0.0334828	0.0128274	1.17507	0.284481	0.444136	FALSE	FALSE	-0.332348	1.22062
231	SubC	default	0.0315717	0.0317501	0.000178446	0.0217947	0.983318	0.00823762	FALSE	FALSE	-0.732585	0.749061
232	SubC	default	0.025829	0.0188792	-0.00694978	-0.825304	0.44077	-0.311936	FALSE	FALSE	-1.07055	0.446682

### Sheet: GSR
Region	Network	Preprocessing	Mean_Baseline	Mean_LSD	Mean_Diff	t_statistic	p_value	cohens_d	d_CI_lower	d_CI_upper
216	SubC	GSR	0.00568441	-0.00564006	-0.0113245	-3.53017	0.0123652	-1.33428	-2.35276	-0.315792
193	Default	GSR	-0.00174566	0.0027381	0.00448376	3.06661	0.0220375	1.15907	0.201239	2.1169
155	SalVentAttn	GSR	0.00557003	0.0124667	0.00689667	2.67813	0.0366271	1.01224	0.101219	1.92326
116	SomMot	GSR	-0.00201206	0.00721401	0.00922607	2.57913	0.0418182	0.97482	0.0750675	1.87457
60	Limbic	GSR	0.00128266	0.00490022	0.00361755	2.42148	0.0517589	0.915233	0.0328205	1.79764
26	SomMot	GSR	0.00602319	0.0134542	0.00743105	2.381	0.0546936	0.899933	0.0218492	1.77802
33	DorsAttn	GSR	0.009347	-0.000282855	-0.00962985	-2.30124	0.0609969	-0.869786	-1.73949	-7.85767e-05
50	SalVentAttn	GSR	-0.000159202	0.0122768	0.012436	2.27418	0.0633034	0.859559	-0.00735391	1.72647
210	SubC	GSR	-0.00100566	0.00953586	0.0105415	2.2279	0.0674604	0.842068	-0.020122	1.70426
65	Cont	GSR	-0.00276668	0.00543453	0.00820121	2.03303	0.0882919	0.768415	-0.074688	1.61152
160	Limbic	GSR	-0.00975268	0.00516323	0.0149159	1.90864	0.104906	0.721397	-0.110229	1.55302
161	Limbic	GSR	-0.00681249	0.000394431	0.00720692	1.89762	0.106521	0.717232	-0.113405	1.54787
67	Cont	GSR	-0.00246568	0.00387773	0.00634341	1.89489	0.106925	0.716201	-0.114191	1.54659
190	Default	GSR	-0.000817318	-0.00488973	-0.00407242	-1.87921	0.109274	-0.710276	-1.53927	0.118719
45	SalVentAttn	GSR	0.0065744	0.00176825	-0.00480615	-1.82274	0.118171	-0.688932	-1.51297	0.135106
55	Limbic	GSR	0.00125608	0.0102441	0.00898803	1.77793	0.125736	0.671996	-0.148195	1.49219
195	Default	GSR	-0.00637205	0.000536148	0.0069082	1.69558	0.140897	0.640868	-0.172458	1.45419
201	SubC	GSR	2.11804e-05	0.00546221	0.00544103	1.67358	0.14524	0.632552	-0.178986	1.44409
24	SomMot	GSR	0.00570739	0.0115566	0.00584926	1.66894	0.146171	0.630799	-0.180364	1.44196
141	DorsAttn	GSR	0.011273	0.00520532	-0.00606769	-1.64504	0.151064	-0.621767	-1.43101	0.18748
188	Default	GSR	0.000588105	0.00481366	0.00422555	1.63409	0.153358	0.617629	-0.190748	1.42601
165	Cont	GSR	0.00167522	0.00830103	0.00662581	1.62695	0.154872	0.61493	-0.192883	1.42274
194	Default	GSR	-0.00737658	-0.00144589	0.00593069	1.56095	0.169557	0.589985	-0.212707	1.39268
16	SomMot	GSR	0.000553469	0.00677457	0.0062211	1.55567	0.170788	0.587988	-0.214302	1.39028
27	SomMot	GSR	0.00911541	0.0155316	0.00641622	1.55036	0.172032	0.585983	-0.215904	1.38787
15	SomMot	GSR	0.00111514	0.00638189	0.00526675	1.53484	0.175725	0.580113	-0.220602	1.38083
105	Vis	GSR	0.00113861	-0.0074487	-0.0085873	-1.52892	0.177151	-0.577878	-1.37815	0.222393
69	Cont	GSR	0.00275149	0.0101613	0.00740977	1.52592	0.177877	0.576745	-0.223302	1.37679
7	Vis	GSR	-0.00888147	0.000415305	0.00929678	1.51826	0.179749	0.573847	-0.225628	1.37332
49	SalVentAttn	GSR	0.00603575	0.011533	0.00549725	1.4895	0.186935	0.562979	-0.234373	1.36033
169	Cont	GSR	-0.00387982	0.00296923	0.00684905	1.46236	0.193962	0.552719	-0.24266	1.3481
120	SomMot	GSR	0.00264034	0.00605443	0.00341409	1.42329	0.204508	0.537952	-0.254644	1.33055
230	SubC	GSR	-0.000891739	0.00451731	0.00540905	1.40412	0.209871	0.530709	-0.260547	1.32196
119	SomMot	GSR	0.00289483	0.0106258	0.00773097	1.37522	0.218203	0.519784	-0.269479	1.30905
73	Cont	GSR	0.00363653	0.00992644	0.00628991	1.37032	0.219645	0.517931	-0.270997	1.30686
86	Default	GSR	-0.00406362	0.000655476	0.0047191	1.36608	0.220899	0.516329	-0.272311	1.30497
109	Vis	GSR	-0.0025541	0.00481519	0.00736929	1.35201	0.22511	0.511011	-0.276678	1.2987
196	Default	GSR	0.00237808	0.00956225	0.00718417	1.34469	0.227329	0.508244	-0.278954	1.29544
130	SomMot	GSR	0.0141041	0.00723744	-0.00686667	-1.31645	0.236073	-0.497572	-1.2829	0.287753
28	SomMot	GSR	0.00675268	0.0153424	0.00858967	1.30796	0.238761	0.494363	-0.290406	1.27913
225	SubC	GSR	0.00263196	0.00932203	0.00669007	1.30407	0.240001	0.492892	-0.291623	1.27741
43	DorsAttn	GSR	0.00248853	0.00848861	0.00600008	1.30039	0.241179	0.491502	-0.292773	1.27578
99	Default	GSR	-0.000722032	0.00521078	0.00593281	1.28034	0.247693	0.483923	-0.299058	1.2669
228	SubC	GSR	-0.0058267	-0.000520713	0.00530599	1.27984	0.247857	0.483734	-0.299215	1.26668
6	Vis	GSR	0.00563029	0.000659002	-0.00497129	-1.27955	0.247954	-0.483623	-1.26655	0.299307
57	Limbic	GSR	0.00266325	-0.000826628	-0.00348988	-1.27812	0.248424	-0.483083	-1.26592	0.299756
191	Default	GSR	-0.00305597	0.000412429	0.0034684	1.23769	0.262066	0.467802	-0.312486	1.24809
98	Default	GSR	0.00188973	0.00838424	0.00649451	1.23315	0.263638	0.466087	-0.313919	1.24609
103	Vis	GSR	-0.000491588	-0.00602134	-0.00552975	-1.22123	0.267804	-0.461582	-1.24085	0.317689
90	Default	GSR	-0.00156353	0.0049842	0.00654773	1.22017	0.268177	0.461182	-0.318024	1.24039
158	SalVentAttn	GSR	0.00628519	0.0136015	0.00731633	1.21709	0.269265	0.460017	-0.319	1.23903
52	SalVentAttn	GSR	0.00856659	0.0162187	0.00765214	1.21356	0.270516	0.458682	-0.320119	1.23748
132	SomMot	GSR	0.0082829	0.0142873	0.00600441	1.19913	0.27568	0.453229	-0.324695	1.23115
8	Vis	GSR	0.00295247	0.00794683	0.00499436	1.18599	0.28046	0.448261	-0.328873	1.22539
205	SubC	GSR	0.0037682	8.97714e-05	-0.00367843	-1.15824	0.290781	-0.437773	-1.21327	0.337719
89	Default	GSR	-0.00610523	-0.000302676	0.00580255	1.14703	0.295044	0.433535	-0.341303	1.20837
171	Cont	GSR	-0.00405477	0.000201372	0.00425614	1.14694	0.295075	0.433504	-0.34133	1.20834
112	Vis	GSR	0.00459872	-0.00324551	-0.00784423	-1.1378	0.298588	-0.43005	-1.20435	0.344255
156	SalVentAttn	GSR	0.00815752	0.0129079	0.00475037	1.13623	0.299198	0.429454	-0.344761	1.20367
108	Vis	GSR	-0.00449016	-0.0129854	-0.00849526	-1.12555	0.303352	-0.42542	-1.19902	0.348183
114	Vis	GSR	0.00252957	-0.00332871	-0.00585828	-1.12329	0.30424	-0.424563	-1.19804	0.34891
97	Default	GSR	-0.00102431	0.0034034	0.00442771	1.11526	0.307403	0.42153	-0.351488	1.19455
206	SubC	GSR	0.00448814	0.00847114	0.003983	1.10354	0.312075	0.417098	-0.35526	1.18946
213	SubC	GSR	0.00645825	0.00212749	-0.00433077	-1.10119	0.313016	-0.416212	-1.18844	0.356015
212	SubC	GSR	-0.00190314	0.00111527	0.00301841	1.08425	0.319887	0.409809	-0.361478	1.1811
68	Cont	GSR	0.00202021	0.00891945	0.00689924	1.08053	0.321413	0.408402	-0.36268	1.17948
170	Cont	GSR	-0.00436861	-0.00105625	0.00331236	1.079	0.322043	0.407823	-0.363175	1.17882
215	SubC	GSR	0.00647481	0.00216981	-0.004305	-1.07365	0.32425	-0.405802	-1.17651	0.364904
64	Cont	GSR	-0.00324201	0.000948792	0.0041908	1.04065	0.338145	0.393327	-0.375601	1.16226
179	Cont	GSR	0.00653375	0.00517401	-0.00135974	-1.02715	0.343967	-0.388224	-1.15644	0.379992
81	Default	GSR	-0.00241322	0.00218801	0.00460122	1.01358	0.349897	0.383098	-0.384412	1.15061
231	SubC	GSR	0.00338971	0.00837434	0.00498463	0.999214	0.356268	0.377668	-0.389104	1.14444
150	SalVentAttn	GSR	0.00448412	0.00884582	0.00436171	0.989429	0.36066	0.373969	-0.392305	1.14024
35	DorsAttn	GSR	0.0021202	0.00536586	0.00324567	0.982111	0.363973	0.371203	-0.394702	1.13711
167	Cont	GSR	0.00872582	0.00222585	-0.00649997	-0.939725	0.383632	-0.355183	-1.119	0.408635
200	Default	GSR	0.00464401	-0.00172129	-0.00636531	-0.931518	0.387533	-0.352081	-1.1155	0.411343
91	Default	GSR	-0.0013117	0.00515375	0.00646546	0.929577	0.388459	0.351347	-0.411983	1.11468
183	Default	GSR	-0.000252695	0.00402986	0.00428256	0.916757	0.394625	0.346501	-0.416221	1.10922
4	Vis	GSR	0.000881503	-0.0047187	-0.0056002	-0.912683	0.396599	-0.344962	-1.10749	0.417569
126	SomMot	GSR	0.00983511	0.0141051	0.00427001	0.906464	0.399628	0.342611	-0.419629	1.10485
104	Vis	GSR	0.000901431	-0.00503578	-0.00593721	-0.90277	0.401436	-0.341215	-1.10328	0.420853
117	SomMot	GSR	-0.00212249	0.00322172	0.00534421	0.896011	0.404759	0.33866	-0.423095	1.10042
29	SomMot	GSR	0.0099596	0.0139263	0.00396674	0.893386	0.406055	0.337668	-0.423966	1.0993
61	Cont	GSR	0.00151937	0.00544421	0.00392484	0.86323	0.421172	0.32627	-0.434	1.08654
77	Default	GSR	0.00676204	0.00121039	-0.00555165	-0.859816	0.422909	-0.32498	-1.0851	0.435138
199	Default	GSR	-0.00148447	0.00337957	0.00486404	0.852864	0.426464	0.322352	-0.437459	1.08216
47	SalVentAttn	GSR	0.00479524	0.00914523	0.00434998	0.833337	0.436565	0.314972	-0.44399	1.07393
84	Default	GSR	-0.00430747	0.000451501	0.00475897	0.826794	0.439988	0.312499	-0.446182	1.07118
229	SubC	GSR	0.00193528	0.00488996	0.00295468	0.811176	0.448239	0.306596	-0.451424	1.06462
56	Limbic	GSR	-0.000344963	-0.0050525	-0.00470754	-0.809134	0.449326	-0.305824	-1.06376	0.45211
197	Default	GSR	0.00196765	0.0075151	0.00554745	0.793024	0.457967	0.299735	-0.457532	1.057
111	Vis	GSR	0.00232797	-0.000599909	-0.00292788	-0.787019	0.461217	-0.297465	-1.05449	0.459555
18	SomMot	GSR	0.00819368	0.0113936	0.00319993	0.780518	0.464755	0.295008	-0.461749	1.05177
63	Cont	GSR	0.00744266	0.0118041	0.00436148	0.769685	0.470693	0.290914	-0.465408	1.04724
42	DorsAttn	GSR	0.00208683	0.00645562	0.00436879	0.757202	0.477601	0.286195	-0.469632	1.04202
178	Cont	GSR	-0.00190134	0.00241833	0.00431968	0.755579	0.478504	0.285582	-0.470182	1.04135
48	SalVentAttn	GSR	0.0118549	0.00795112	-0.00390382	-0.750837	0.48115	-0.28379	-1.03937	0.471789
125	SomMot	GSR	0.00887053	0.0129891	0.00411852	0.742885	0.485609	0.280784	-0.474486	1.03605
59	Limbic	GSR	0.00103505	0.00492446	0.0038894	0.742554	0.485795	0.280659	-0.474599	1.03592
46	SalVentAttn	GSR	0.00285526	0.00513596	0.0022807	0.708848	0.505015	0.26792	-0.486068	1.02191
80	Default	GSR	0.0057097	0.00156157	-0.00414813	-0.708087	0.505454	-0.267632	-1.02159	0.486327
123	SomMot	GSR	0.0100874	0.014204	0.00411657	0.700321	0.509957	0.264696	-0.488978	1.01837
19	SomMot	GSR	0.0078694	0.00435057	-0.00351883	-0.699558	0.5104	-0.264408	-1.01806	0.489239
10	Vis	GSR	-0.000651074	0.00457664	0.00522771	0.691124	0.515323	0.26122	-0.492122	1.01456
82	Default	GSR	0.0037628	-0.000327216	-0.00409001	-0.680077	0.521817	-0.257045	-1.00999	0.495903
79	Default	GSR	0.00702717	0.00338848	-0.0036387	-0.674879	0.524891	-0.25508	-1.00784	0.497684
157	SalVentAttn	GSR	0.0178689	0.0148016	-0.00306726	-0.640128	0.545742	-0.241946	-0.993519	0.509628
94	Default	GSR	0.003598	0.00773804	0.00414005	0.639886	0.545889	0.241854	-0.509711	0.99342
2	Vis	GSR	-0.00687331	-0.00336588	0.00350743	0.632536	0.550366	0.239076	-0.512245	0.990398
75	Default	GSR	0.0037151	0.000141213	-0.00357389	-0.627973	0.553157	-0.237351	-0.988523	0.51382
11	Vis	GSR	0.00113795	0.00340207	0.00226412	0.621145	0.557349	0.234771	-0.516178	0.98572
142	DorsAttn	GSR	0.0130728	0.0104494	-0.00262344	-0.612249	0.562841	-0.231409	-0.982071	0.519254
223	SubC	GSR	0.000443472	0.00438285	0.00393938	0.608144	0.565386	0.229857	-0.520675	0.980389
149	SalVentAttn	GSR	0.00580687	0.00890903	0.00310216	0.603546	0.568245	0.228119	-0.522267	0.978505
128	SomMot	GSR	0.0101346	0.00691005	-0.00322451	-0.601349	0.569615	-0.227288	-0.977605	0.523029
184	Default	GSR	0.00189337	-0.000791612	-0.00268499	-0.59568	0.573157	-0.225146	-0.975286	0.524994
74	Default	GSR	-0.000890158	0.00164387	0.00253403	0.582311	0.581562	0.220093	-0.529635	0.969821
136	DorsAttn	GSR	0.00459556	0.00208668	-0.00250888	-0.578329	0.58408	-0.218588	-0.968195	0.531019
32	DorsAttn	GSR	0.00444886	0.00728888	0.00284002	0.57722	0.584783	0.218169	-0.531405	0.967742
85	Default	GSR	-0.00122027	0.000819487	0.00203976	0.575194	0.586067	0.217403	-0.53211	0.966916
222	SubC	GSR	0.00202856	0.00511645	0.00308789	0.571249	0.588573	0.215912	-0.533482	0.965306
54	SalVentAttn	GSR	0.00925296	0.0125776	0.00332467	0.549498	0.6025	0.207691	-0.541066	0.956447
140	DorsAttn	GSR	0.0054254	0.00181701	-0.00360839	-0.544096	0.605988	-0.205649	-0.954251	0.542953
185	Default	GSR	-0.00272531	0.00026059	0.0029859	0.538944	0.609325	0.203702	-0.544754	0.952158
122	SomMot	GSR	0.00372427	0.00699355	0.00326928	0.538684	0.609494	0.203603	-0.544845	0.952052
166	Cont	GSR	0.0102876	0.00655132	-0.00373628	-0.525712	0.617943	-0.1987	-0.946787	0.549386
211	SubC	GSR	0.00134559	-0.000188088	-0.00153368	-0.515846	0.624412	-0.194972	-0.942789	0.552846
174	Cont	GSR	-0.000620357	-0.00312488	-0.00250453	-0.511349	0.627374	-0.193272	-0.940968	0.554425
221	SubC	GSR	0.00264306	0.00093427	-0.00170879	-0.506768	0.630397	-0.19154	-0.939115	0.556034
182	Default	GSR	0.00533037	0.00749301	0.00216264	0.501696	0.633755	0.189623	-0.557817	0.937063
100	Default	GSR	0.00139163	0.00456555	0.00317393	0.487923	0.642921	0.184418	-0.562665	0.9315
224	SubC	GSR	0.000183662	0.00301291	0.00282925	0.484276	0.645359	0.183039	-0.56395	0.930029
95	Default	GSR	0.00162582	0.00416357	0.00253775	0.460311	0.661504	0.173981	-0.572414	0.920376
17	SomMot	GSR	0.00956478	0.012555	0.00299018	0.458172	0.662954	0.173173	-0.573171	0.919516
144	DorsAttn	GSR	0.00904604	0.0116168	0.00257078	0.4576	0.663342	0.172957	-0.573373	0.919286
51	SalVentAttn	GSR	0.00232001	0.004552	0.002232	0.457578	0.663357	0.172948	-0.573381	0.919278
187	Default	GSR	-0.000721134	0.000709896	0.00143103	0.455929	0.664477	0.172325	-0.573965	0.918615
37	DorsAttn	GSR	0.00424218	0.00195645	-0.00228573	-0.452133	0.667059	-0.17089	-0.917089	0.575309
207	SubC	GSR	0.00109617	0.0040909	0.00299473	0.443069	0.673244	0.167464	-0.578522	0.913451
113	Vis	GSR	0.00856888	0.00540308	-0.0031658	-0.442379	0.673716	-0.167203	-0.913174	0.578767
153	SalVentAttn	GSR	0.0041431	0.0055886	0.00144549	0.426714	0.684474	0.161283	-0.58433	0.906895
186	Default	GSR	-0.00322957	-0.00188781	0.00134176	0.426432	0.684669	0.161176	-0.58443	0.906782
30	SomMot	GSR	0.0107489	0.0132396	0.00249071	0.424204	0.686206	0.160334	-0.585222	0.90589
163	Limbic	GSR	-0.00488143	-0.00232958	0.00255185	0.419667	0.689341	0.158619	-0.586836	0.904075
145	DorsAttn	GSR	0.0113676	0.0150516	0.00368405	0.418422	0.690202	0.158149	-0.587279	0.903577
53	SalVentAttn	GSR	0.0162735	0.0190592	0.00278569	0.418168	0.690378	0.158053	-0.58737	0.903475
137	DorsAttn	GSR	0.00780889	0.0059755	-0.00183339	-0.411725	0.694845	-0.155617	-0.900899	0.589665
143	DorsAttn	GSR	0.0137277	0.0158627	0.00213499	0.396844	0.705213	0.149993	-0.594972	0.894958
154	SalVentAttn	GSR	0.00665524	0.00847563	0.00182039	0.387796	0.711551	0.146573	-0.598205	0.891352
204	SubC	GSR	0.00121035	0.00331523	0.00210488	0.381512	0.715968	0.144198	-0.600453	0.888849
192	Default	GSR	0.000496218	0.00147248	0.000976262	0.379997	0.717035	0.143625	-0.600996	0.888246
173	Cont	GSR	0.000120465	0.00225773	0.00213727	0.370351	0.723843	0.13998	-0.604451	0.88441
189	Default	GSR	0.00251032	0.000784698	-0.00172562	-0.370004	0.724088	-0.139849	-0.884272	0.604575
44	SalVentAttn	GSR	0.00850059	0.00647509	-0.0020255	-0.356479	0.733682	-0.134736	-0.878901	0.609428
78	Default	GSR	0.00389931	0.00688231	0.002983	0.3563	0.73381	0.134669	-0.609493	0.87883
1	Vis	GSR	0.00131622	-0.000337269	-0.00165349	-0.355289	0.73453	-0.134286	-0.878429	0.609856
12	Vis	GSR	0.00967911	0.00681765	-0.00286146	-0.346275	0.740956	-0.13088	-0.874856	0.613096
5	Vis	GSR	-0.00566566	-0.00722837	-0.00156271	-0.336289	0.748102	-0.127105	-0.870902	0.616691
66	Cont	GSR	-0.00237362	-0.00128774	0.00108588	0.330444	0.752298	0.124896	-0.618798	0.86859
164	Limbic	GSR	-0.00134753	0.000297093	0.00164462	0.326995	0.754778	0.123592	-0.620042	0.867226
115	Vis	GSR	0.00731519	0.00605514	-0.00126005	-0.316711	0.762193	-0.119706	-0.863165	0.623754
72	Cont	GSR	-0.000702509	0.00128689	0.0019894	0.314155	0.76404	0.118739	-0.624678	0.862156
208	SubC	GSR	0.00148618	0.000152215	-0.00133396	-0.307127	0.769127	-0.116083	-0.859385	0.627219
124	SomMot	GSR	0.00776507	0.00635475	-0.00141032	-0.297974	0.775772	-0.112624	-0.855779	0.630532
41	DorsAttn	GSR	0.00707	0.00945887	0.00238888	0.291065	0.780801	0.110012	-0.633036	0.853061
133	SomMot	GSR	0.0100268	0.0115068	0.00148006	0.288929	0.782359	0.109205	-0.633811	0.852221
38	DorsAttn	GSR	0.00941699	0.0102126	0.000795574	0.271043	0.795442	0.102444	-0.640307	0.845196
232	SubC	GSR	0.00192047	0.00127438	-0.000646093	-0.271007	0.795468	-0.102431	-0.845182	0.64032
101	Vis	GSR	0.00238677	0.00452774	0.00214097	0.267242	0.798231	0.101008	-0.641689	0.843706
23	SomMot	GSR	0.0017101	0.00267682	0.000966721	0.266874	0.798501	0.100869	-0.641823	0.843561
93	Default	GSR	0.000190081	0.00229648	0.0021064	0.256905	0.805835	0.0971008	-0.645454	0.839655
21	SomMot	GSR	0.00935933	0.0110794	0.00172004	0.252086	0.809387	0.0952797	-0.64721	0.83777
31	DorsAttn	GSR	0.000620631	0.00261359	0.00199296	0.249142	0.81156	0.0941668	-0.648284	0.836618
198	Default	GSR	0.0140288	0.0124225	-0.00160632	-0.23603	0.82126	-0.0892111	-0.831494	0.653072
146	DorsAttn	GSR	0.0104216	0.00843113	-0.0019905	-0.231516	0.824608	-0.0875047	-0.829732	0.654722
220	SubC	GSR	0.00291353	0.00214939	-0.000764142	-0.220671	0.832666	-0.0834057	-0.825503	0.658692
110	Vis	GSR	0.00481273	0.00596648	0.00115375	0.217484	0.835038	0.0822012	-0.659859	0.824262
118	SomMot	GSR	0.00792278	0.00679608	-0.0011267	-0.21686	0.835503	-0.0819653	-0.824019	0.660088
209	SubC	GSR	0.00154037	0.00248142	0.000941055	0.209329	0.841118	0.0791188	-0.66285	0.821088
129	SomMot	GSR	0.00920404	0.0100758	0.0008718	0.209012	0.841354	0.0789993	-0.662966	0.820965
70	Cont	GSR	0.00758078	0.00866985	0.00108907	0.208742	0.841556	0.0788971	-0.663065	0.820859
218	SubC	GSR	0.00490422	0.00599933	0.00109511	0.207002	0.842855	0.0782393	-0.663704	0.820182
162	Limbic	GSR	-0.000458496	0.000391594	0.00085009	0.193535	0.852925	0.0731494	-0.668651	0.81495
9	Vis	GSR	-0.00357347	-0.00225627	0.00131721	0.189484	0.855961	0.0716182	-0.670142	0.813378
181	Cont	GSR	0.00492912	0.00605841	0.00112929	0.188325	0.85683	0.0711803	-0.670568	0.812928
3	Vis	GSR	0.000186136	0.00114152	0.000955385	0.187449	0.857487	0.070849	-0.67089	0.812588
138	DorsAttn	GSR	0.00785385	0.00865564	0.000801793	0.185748	0.858763	0.0702062	-0.671516	0.811929
227	SubC	GSR	-0.0017747	-0.0027349	-0.000960202	-0.183852	0.860186	-0.0694894	-0.811194	0.672215
71	Cont	GSR	0.00442959	0.00322505	-0.00120454	-0.180712	0.862543	-0.0683027	-0.809977	0.673371
14	Vis	GSR	0.00386169	0.00293165	-0.000930043	-0.17911	0.863747	-0.0676972	-0.809356	0.673961
34	DorsAttn	GSR	0.00763693	0.00834299	0.00070606	0.17088	0.869935	0.0645864	-0.676996	0.806169
20	SomMot	GSR	0.00560012	0.00663091	0.00103079	0.156773	0.880566	0.0592545	-0.682206	0.800715
202	SubC	GSR	0.00405438	0.00480504	0.000750661	0.152265	0.883969	0.0575509	-0.683873	0.798974
92	Default	GSR	0.00718202	0.00634699	-0.000835032	-0.146993	0.887952	-0.0555581	-0.79694	0.685824
36	DorsAttn	GSR	0.00761559	0.00810492	0.000489329	0.145467	0.889106	0.0549814	-0.686389	0.796351
226	SubC	GSR	0.00659036	0.00732731	0.000736953	0.140802	0.892635	0.053218	-0.688117	0.794553
62	Cont	GSR	0.00702757	0.00776752	0.000739947	0.13371	0.898004	0.0505376	-0.690746	0.791821
107	Vis	GSR	0.00735469	0.00638422	-0.00097047	-0.132236	0.899121	-0.0499805	-0.791253	0.691292
106	Vis	GSR	-0.00433316	-0.00517833	-0.00084517	-0.12564	0.904121	-0.0474875	-0.788715	0.69374
139	DorsAttn	GSR	0.0104481	0.00980691	-0.000641153	-0.125038	0.904578	-0.0472598	-0.788484	0.693964
131	SomMot	GSR	0.0101632	0.00934197	-0.000821203	-0.124811	0.90475	-0.0471743	-0.788397	0.694048
175	Cont	GSR	0.00275753	0.00349074	0.000733211	0.122817	0.906262	0.0464206	-0.694789	0.78763
180	Cont	GSR	0.00356218	0.00430826	0.000746086	0.115643	0.911709	0.0437091	-0.697455	0.784873
22	SomMot	GSR	0.0124678	0.0132645	0.000796757	0.114116	0.912869	0.0431318	-0.698023	0.784287
168	Cont	GSR	0.00100207	0.000455193	-0.000546881	-0.106151	0.918923	-0.0401213	-0.78123	0.700987
159	Limbic	GSR	-0.000605558	-0.0011851	-0.00057954	-0.10588	0.919129	-0.0400187	-0.781126	0.701088
96	Default	GSR	0.00631902	0.00550056	-0.000818459	-0.105059	0.919753	-0.0397086	-0.780811	0.701394
172	Cont	GSR	0.00246917	0.002959	0.000489828	0.0999901	0.923609	0.0377927	-0.703282	0.778868
134	SomMot	GSR	0.00844768	0.00923107	0.000783391	0.0976589	0.925384	0.0369116	-0.704151	0.777974
147	DorsAttn	GSR	0.00244165	0.00272885	0.000287204	0.0975341	0.925479	0.0368644	-0.704198	0.777926
151	SalVentAttn	GSR	0.0099389	0.0104968	0.000557929	0.0944504	0.927827	0.0356989	-0.705347	0.776745
102	Vis	GSR	0.00852968	0.00910855	0.000578871	0.0812144	0.937913	0.0306962	-0.710289	0.771681
203	SubC	GSR	-0.000418915	-0.000673639	-0.000254724	-0.0790077	0.939596	-0.0298621	-0.770838	0.711113
148	SalVentAttn	GSR	0.00316118	0.00339028	0.000229107	0.0720657	0.944892	0.0272383	-0.71371	0.768186
121	SomMot	GSR	0.00624399	0.00669289	0.000448905	0.0682281	0.947821	0.0257878	-0.715146	0.766721
88	Default	GSR	0.00270778	0.0023202	-0.000387581	-0.0643913	0.95075	-0.0243376	-0.765258	0.716582
217	SubC	GSR	0.00393693	0.00364311	-0.000293821	-0.0582188	0.955465	-0.0220046	-0.762905	0.718895
219	SubC	GSR	0.00585854	0.00564487	-0.000213667	-0.057375	0.95611	-0.0216857	-0.762583	0.719212
135	DorsAttn	GSR	0.00231699	0.0025644	0.000247407	0.0550799	0.957863	0.0208182	-0.720072	0.761709
40	DorsAttn	GSR	0.00600901	0.00624905	0.00024004	0.052554	0.959793	0.0198636	-0.72102	0.760747
13	Vis	GSR	0.00123119	0.00160327	0.000372077	0.0498321	0.961874	0.0188348	-0.722041	0.759711
87	Default	GSR	0.00404893	0.00384038	-0.000208557	-0.0431254	0.967001	-0.0162999	-0.757159	0.72456
25	SomMot	GSR	0.0110725	0.0108637	-0.000208833	-0.0384688	0.970562	-0.0145398	-0.755389	0.72631
39	DorsAttn	GSR	0.00490604	0.00500432	9.82732e-05	0.0185566	0.985797	0.00701372	-0.733806	0.747833
152	SalVentAttn	GSR	0.00662819	0.00669402	6.58327e-05	0.0178124	0.986366	0.00673247	-0.734086	0.747551
177	Cont	GSR	0.00462003	0.0047374	0.000117371	0.0174043	0.986678	0.00657821	-0.73424	0.747397
58	Limbic	GSR	-0.000281346	-0.000330634	-4.92876e-05	-0.0116521	0.991081	-0.00440409	-0.745218	0.73641
83	Default	GSR	0.00357301	0.00352445	-4.85637e-05	-0.010489	0.991971	-0.00396448	-0.744778	0.736849
176	Cont	GSR	0.00822603	0.00821639	-9.64515e-06	-0.00170563	0.998694	-0.000644669	-0.741455	0.740166
214	SubC	GSR	0.00107776	0.00108303	5.26977e-06	0.00156315	0.998803	0.000590816	-0.74022	0.741401
76	Default	GSR	0.00157935	0.0015882	8.84498e-06	0.00150333	0.998849	0.000568206	-0.740242	0.741379
127	SomMot	GSR	0.00790453	0.00790613	1.60607e-06	0.000264918	0.999797	0.00010013	-0.74071	0.74091
